# Mediation and Longitudinal Analysis to interpret the association between clozapine pharmacokinetics, pharmacogenomics, and absolute neutrophil count

**DOI:** 10.1101/2023.08.22.23294262

**Authors:** Siobhan K. Lock, Sophie E. Legge, Djenifer B. Kappel, Isabella R. Willcocks, Marinka Helthuis, John Jansen, James T. R. Walters, Michael J. Owen, Michael C. O’Donovan, Antonio F. Pardiñas

**Author notes:** Corresponding Author: Antonio F. Pardiñas, Centre for Neuropsychiatric Genetics and Genomics, Division of Psychological Medicine and Clinical Neurosciences, Hadyn Ellis Building, Maindy Road, Cardiff University, Cardiff, UK, CF24 4HQ.

## Abstract

Clozapine is effective at reducing symptoms of treatment-resistant schizophrenia, but it can also induce several adverse outcomes including neutropenia and agranulocytosis. We used linear mixed-effect models and structural equation modelling to determine whether pharmacokinetic and genetic variables influence absolute neutrophil count in a longitudinal UK-based sample of clozapine users not currently experiencing neutropenia (N = 811). Increased daily clozapine dose was associated with elevated neutrophil count, amounting to a 133 cells/mm^3^ rise per standard deviation increase in clozapine dose. One-third of the total effect of clozapine dose was mediated by plasma clozapine and norclozapine levels, which themselves demonstrated opposing, independent associations with absolute neutrophil count. Finally, CYP1A2 pharmacogenomic activity score was associated with absolute neutrophil count, supporting lower neutrophil levels in CYP1A2 poor metabolisers during clozapine use. This information may facilitate identifying at-risk patients and then introducing preventative interventions or individualised pharmacovigilance procedures to help mitigate these adverse haematological reactions.
