## Supplementary Tables for "Mediation and Longitudinal Analysis to interpret the association between clozapine pharmacokinetics, pharmacogenomics, and absolute neutrophil count"

### Sheet: ST1 (CYP1A2 PGx)
CYP1A2 PGx Star Allele	Activity Score	Frequency (CLOZUK3)	EUR Frequency 1	EUR ALFA Allele Frequency 2
*1A	1	0.29	0.298	NA
*1C	0.5	0	NA	0.013
*1F	1.5	0.67	0.699	0.704
*1C*1F	1	0.041	NA	NA
Supplementary Table 1. CYP1A2 Pharmacogenomic (PGx) star allele activity identified in CLOZUK3 sample. Table shows activity scores assigned to each allele, alongside a comparison of allele frequencies in CLOZUK3, and previous research in similar samples. PGx = Pharmacogenomic; EUR = European.

### Sheet: ST2 (MAF)
Gene	Total Alleles Identified in CLOZUK3	Number of Alleles included in Analysis (MAF > 1%)	Excluded Alleles (MAF < 1%)
HLA-A	28	17	02:02, 02:06, 29:01, 30:04, 33:01, 34:02, 36:01, 66:01, 69:01, 74:01, 80:01
HLA-B	49	25	07:05, 15:02, 15:03, 15:10, 15:16, 15:17, 15:18, 27:02, 35:02, 35:08, 39:06, 40:02, 40:06, 41:01, 41:02, 42:01, 42:02, 44:05, 47:01, 56:01, 39:24, 48:01, 51:08, 81:01
HLA-C	26	17	02:10, 03:02, 08:01, 15:05, 16:02, 14:03, 15:04, 16:04, 18:01
HLA-DPB1	18	13	02:02, 09:01, 15:01, 16:01, 19:01
HLA-DQA1	14	11	03:02, 06:01, 05:09
HLA-DQB1	16	14	03:04, 05:04
HLA-DRB1	36	19	03:02, 04:02, 04:03, 04:05, 04:06, 04:08, 04:10, 08:03, 08:04, 09:01, 11:02, 11:04, 12:02, 14:04, 14:06, 15:03, 16:02
Supplementary Table 2. Number of HLA alleles identified in the CLOZUK3 sample, and those remaining after selecting based on a Minor Allele Frequency (MAF) threshold of 0.01.

### Sheet: ST3 (DAG Nodes and Paths)
# (Node)	Nodes	Characteristic	# (Path)	From	To	Summary	Reference
1	Absolute Neutrophil Count (ANC)	Outcome	1	Age	Clozapine Dose	Caution is advised when prescribing clozapine to elderly people due to increased likelihood of impaired renal function, resulting in slower titration and/or reduced doses. 3	Kirrane, A., Majumdar, B. and Richman, A., 2018. Clozapine use in old age psychiatry. BJPsych Advances, 24(3), pp.204-211.
2	Age	Measured	2	Age	Plasma Clozapine Concentration ([Cloz])	Age is positively associated with plasma clozapine concentration. 4	Lane, H.Y., Chang, Y.C., Chang, W.H., Lin, S.K., Tseng, Y.T. and Jann, M.W., 1999. Effects of gender and age on plasma levels of clozapine and its metabolites: analyzed by critical statistics. Journal of Clinical Psychiatry, 60(1), pp.36-40.
3	Caffeine Use	Latent	3	Age	Plasma Norclozapine Concentration ([Norcloz])	Age is positively associated with plasma norclozapine concentration. 4	Lane, H.Y., Chang, Y.C., Chang, W.H., Lin, S.K., Tseng, Y.T. and Jann, M.W., 1999. Effects of gender and age on plasma levels of clozapine and its metabolites: analyzed by critical statistics. Journal of Clinical Psychiatry, 60(1), pp.36-40.
4	Cigarette Use	Latent	4	Caffeine Use	Absolute Neutrophil Count (ANC)	Caffeine consumption was shown to increase white blood cell count in mice. 5	Ramanaviciene, A., Acaite, J., Ramanavicius, A. and Ramanavicius, A., 2004. Chronic caffeine intake affects lysozyme activity and immune cells in mice. Journal of pharmacy and pharmacology, 56(5), pp.671-676.
5	Clozapine Dose	Exposure	5	Caffeine Use	CYP1A2 Activity	Caffeine consumption induces CYP1A2 activity. 6	Tantcheva-Poór, I., Zaigler, M., Rietbrock, S. and Fuhr, U., 1999. Estimation of cytochrome P-450 CYP1A2 activity in 863 healthy Caucasians using a saliva-based caffeine test. Pharmacogenetics, 9(2), pp.131-144.
6	Concommitant Medication	Latent	6	Cigarette Use	Clozapine Dose	Patient smoking status (and smoking cessation) is a key consideration during clozapine titration and dosing. 7	Correll, C.U., Agid, O., Crespo-Facorro, B., de Bartolomeis, A., Fagiolini, A., Seppälä, N. and Howes, O.D., 2022. A guideline and checklist for initiating and managing clozapine treatment in patients with treatment-resistant schizophrenia. CNS drugs, 36(7), pp.659-679.
7	CYP1A2 Activity	Latent	7	Cigarette Use	Absolute Neutrophil Count (ANC)	Cigarette smoking can result in changes to white blood cell count. 8	Higuchi, T., Omata, F., Tsuchihashi, K., Higashioka, K., Koyamada, R. and Okada, S., 2016. Current cigarette smoking is a reversible cause of elevated white blood cell count: Cross-sectional and longitudinal studies. Preventive medicine reports, 4, pp.417-422.
8	Genetic Predictors of CYP1A2 Activity (CYP1A2 Activity Score)	Measured	8	Cigarette Use	CYP1A2 Activity	Cigarette smoking induces CYP1A2 activity. 9	Hukkanen, J., Jacob III, P., Peng, M., Dempsey, D., & Benowitz, N. L. (2011). Effect of nicotine on cytochrome P450 1A2 activity. British journal of clinical pharmacology, 72(5), 836.
9	Duffy-Null Genotype	Measured	9	Clozapine Dose	Absolute Neutrophil Count (ANC)	Agranulocytosis and Neutropenia are some of the adverse drug reactions that may arise following clozapine use. 10	Miller, D.D., 2000. Review and management of clozapine side effects. The Journal of clinical psychiatry, 61(suppl 8), p.18308.
10	Metabolic Ratio (Clozapine/Norclozapine)	Measured	10	Clozapine Dose	Plasma Clozapine Concentration ([Cloz])	Increases in clozapine dose generally result in increased plasma clozapine levels. 11	Rajkumar, A. P., Poonkuzhali, B., Kuruvilla, A., Jacob, M., & Jacob, K. S. (2013). Clinical predictors of serum clozapine levels in patients with treatment-resistant schizophrenia. International clinical psychopharmacology, 28(1), 50-56.
11	Nitrenium ion	Latent	11	Clozapine Dose	Weight	Clozapine use can result in weight gain as an adverse drug reaction; some research has shown that this weight gain also varies with respect to dose. 12	de Leon, J., Diaz, F.J., Josiassen, R.C., Cooper, T.B. and Simpson, G.M., 2007. Weight gain during a double-blind multidosage clozapine study. Journal of Clinical Psychopharmacology, 27(1), pp.22-27.
12	Pharmacogenomic (PGx) SNPs	Measured	12	Concommitant Medication	Absolute Neutrophil Count (ANC)	There are many other medications, other than clozapine, that may cause drug-induced neutropenia. 13	Moore, D.C., 2016. Drug-induced neutropenia: a focus on rituximab-induced late-onset neutropenia. Pharmacy and therapeutics, 41(12), p.765.
13	Plasma Clozapine Concentration ([Cloz])	Measured	13	Concommitant Medication	CYP1A2 Activity	Aside from caffeine and cigarette use, CYP1A2 activity may also be affected by other medication that patients may be taking. 14	Guo, J., Zhu, X., Badawy, S., Ihsan, A., Liu, Z., Xie, C. and Wang, X., 2021. Metabolism and mechanism of human cytochrome P450 enzyme 1A2. Current Drug Metabolism, 22(1), pp.40-49.
14	Plasma Norclozapine Concentration ([Norcloz])	Measured	14	CYP1A2 Activity	Plasma Clozapine Concentration ([Cloz])	CYP1A2 is involved in the metabolism of clozapine to norclozapine, therefore increased activity results in faster clearance of clozapine, resulting in decreased levels. 15	Alarcan, H., Cannet, P., Camus, V., Fond, G., Zendjidjian, X., Guilhaumou, R. and Quaranta, S., 2023. Correlation between assessment of cytochrome P450 1A2 activity and enzyme activity scores, and their relation to clozapine exposure. British Journal of Clinical Pharmacology.
15	PRS for Clozapine Metabolism	Measured	15	Genetic Predictors of CYP1A2 Activity (CYP1A2 Activity Score)	CYP1A2 Activity	A pharmacogenomic activity score is a proxy of enzyme activity calculated on the basis of pharmacogenomic variants of known function in a given pharmacogene. While initially developed for CYP2D6, we have applied it to CYP1A2 on the basis of PharmGKB VIP information. 16	Mukerjee, G., Huston, A., Kabakchiev, B., Piquette-Miller, M., van Schaik, R. and Dorfman, R., 2018. User considerations in assessing pharmacogenomic tests and their clinical support tools. NPJ genomic medicine, 3(1), p.26; Thorn, C.F., Aklillu, E., Klein, T.E. and Altman, R.B., 2012. PharmGKB summary: very important pharmacogene information for CYP1A2. Pharmacogenetics and genomics, 22(1), p.73.
16	PRS for Norclozapine Metabolism	Measured	16	Duffy-Null Genotype	Absolute Neutrophil Count (ANC)	The Duffy-Null Genotype is associated with decreased baseline absolute neutrophil count in carriers compared to non-carriers. 17	Legge, S.E., Pardinas, A.F., Helthuis, M., Jansen, J.A., Jollie, K., Knapper, S., MacCabe, J.H., Rujescu, D., Collier, D.A., O’Donovan, M.C. and Owen, M.J., 2019. A genome-wide association study in individuals of African ancestry reveals the importance of the Duffy-null genotype in the assessment of clozapine-related neutropenia. Molecular psychiatry, 24(3), pp.328-337.
17	Sex	Measured	17	Metabolic Ratio (Clozapine/Norclozapine)	Absolute Neutrophil Count (ANC)	Increases in metabolic ratio (increased plasma clozapine with respect to plasma norclozapine) are associated with decreased ANC. 18	Willcocks, I.R., Legge, S.E., Nalmpanti, M., Mazzeo, L., King, A., Jansen, J., Helthuis, M., Owen, M.J., O’Donovan, M.C., Walters, J.T. and Pardiñas, A.F., 2021. Clozapine metabolism is associated with absolute neutrophil count in individuals with treatment-resistant schizophrenia. Frontiers in Pharmacology, 12, p.658734.
18	Time Between Dose and Sample (TDS)	Measured	18	Nitrenium ion	Absolute Neutrophil Count (ANC)	The nitrenium ion is thought to be a key instigator of neutrophil apoptosis in clozapine users. 19	Williams, D.P., Pirmohamed, M., Naisbitt, D.J., Uetrecht, J.P. and Park, B.K., 2000. Induction of metabolism-dependent and-independent neutrophil apoptosis by clozapine. Molecular pharmacology, 58(1), pp.207-216.
19	Treatment Resistant Schizophrenia (TRS) Diagnosis	Measured	19	Pharmacogenomic (PGx) SNPs	Plasma Clozapine Concentration ([Cloz])	rs2472297_T was associated with decreased plasma clozapine levels. 20	Pardiñas, A.F., Nalmpanti, M., Pocklington, A.J., Legge, S.E., Medway, C., King, A., Jansen, J., Helthuis, M., Zammit, S., MacCabe, J. and Owen, M.J., 2019. Pharmacogenomic variants and drug interactions identified through the genetic analysis of clozapine metabolism. American Journal of Psychiatry, 176(6), pp.477-486.
20	Treatment Resistant Schizophrenia (TRS)	Latent	20	Pharmacogenomic (PGx) SNPs	Plasma Norclozapine Concentration ([Norcloz])	rs2011425_G and rs61750900_T are both associated with decreased plasma norclozapine levels. 20	Pardiñas, A.F., Nalmpanti, M., Pocklington, A.J., Legge, S.E., Medway, C., King, A., Jansen, J., Helthuis, M., Zammit, S., MacCabe, J. and Owen, M.J., 2019. Pharmacogenomic variants and drug interactions identified through the genetic analysis of clozapine metabolism. American Journal of Psychiatry, 176(6), pp.477-486.
21	Weight	Latent	21	Pharmacogenomic (PGx) SNPs	Metabolic Ratio (Clozapine/Norclozapine)	rs1126545_T was associated with increased metabolic ratio. 20	Pardiñas, A.F., Nalmpanti, M., Pocklington, A.J., Legge, S.E., Medway, C., King, A., Jansen, J., Helthuis, M., Zammit, S., MacCabe, J. and Owen, M.J., 2019. Pharmacogenomic variants and drug interactions identified through the genetic analysis of clozapine metabolism. American Journal of Psychiatry, 176(6), pp.477-486.
			22	Plasma Clozapine Concentration ([Cloz])	Absolute Neutrophil Count (ANC)	Increases in plasma clozapine concentration are associated with decreased ANC. 18	Willcocks, I.R., Legge, S.E., Nalmpanti, M., Mazzeo, L., King, A., Jansen, J., Helthuis, M., Owen, M.J., O’Donovan, M.C., Walters, J.T. and Pardiñas, A.F., 2021. Clozapine metabolism is associated with absolute neutrophil count in individuals with treatment-resistant schizophrenia. Frontiers in Pharmacology, 12, p.658734.
			23	Plasma Clozapine Concentration ([Cloz])	Plasma Norclozapine Concentration ([Norcloz])	Norclozapine is the primary product of CYP-mediated clozapine metabolism. 21	Pouget, J.G. and Müller, D.J., 2014. Pharmacogenetics of antipsychotic treatment in schizophrenia. Pharmacogenomics in Drug Discovery and Development, pp.557-587.
			24	Plasma Clozapine Concentration ([Cloz])	Metabolic Ratio (Clozapine/Norclozapine)	Plasma clozapine concentration is used alongside plasma norclozapine concentration to calculate metabolic ratio. 22	Costa-Dookhan, K.A., Agarwal, S.M., Chintoh, A., Tran, V.N., Stogios, N., Ebdrup, B.H., Sockalingam, S., Rajji, T.K., Remington, G.J., Siskind, D. and Hahn, M.K., 2020. The clozapine to norclozapine ratio: a narrative review of the clinical utility to minimize metabolic risk and enhance clozapine efficacy. Expert opinion on drug safety, 19(1), pp.43-57.
			25	Plasma Clozapine Concentration ([Cloz])	Nitrenium Ion	Clozapine can be oxidised in the presence of hypochlorous acid and chloride to the nitrenium ion. 23	Ramli, F.F., Ali, A., Syed Hashim, S.A., Kamisah, Y. and Ibrahim, N., 2021. Reduction in absolute neutrophil counts in patient on clozapine infected with COVID-19. International journal of environmental research and public health, 18(21), p.11289.
			26	Plasma Norclozapine Concentration ([Norcloz])	Absolute Neutrophil Count (ANC)	Increases in plasma norclozapine concentration are associated with increased ANC. 18	Willcocks, I.R., Legge, S.E., Nalmpanti, M., Mazzeo, L., King, A., Jansen, J., Helthuis, M., Owen, M.J., O’Donovan, M.C., Walters, J.T. and Pardiñas, A.F., 2021. Clozapine metabolism is associated with absolute neutrophil count in individuals with treatment-resistant schizophrenia. Frontiers in Pharmacology, 12, p.658734.
			27	Plasma Norclozapine Concentration ([Norcloz])	Metabolic Ratio (Clozapine/Norclozapine)	Plasma norclozapine concentration is used alongside plasma clozapine concentration to calculate metabolic ratio. 22	Costa-Dookhan, K.A., Agarwal, S.M., Chintoh, A., Tran, V.N., Stogios, N., Ebdrup, B.H., Sockalingam, S., Rajji, T.K., Remington, G.J., Siskind, D. and Hahn, M.K., 2020. The clozapine to norclozapine ratio: a narrative review of the clinical utility to minimize metabolic risk and enhance clozapine efficacy. Expert opinion on drug safety, 19(1), pp.43-57.
			28	Plasma Norclozapine Concentration ([Norcloz])	Nitrenium Ion	Norclozapine may also react to form a reactive nitrenium intermediate. 24	Kyllesø, L., Smith, R.L., Wollmann, B.M., Karlstad, Ø., Andreassen, O.A. and Molden, E., 2022. Metabolite profiling of clozapine in patients switching versus maintaining treatment: A retrospective pilot study. Journal of Clinical Psychopharmacology, 42(5), p.470.
			29	PRS for Clozapine Metabolism	Plasma Clozapine Concentration ([Cloz])	PRS for clozapine metabolism was associated with plasma clozapine concentration. 25	Pardiñas, A.F., Kappel, D.B., Roberts, M., Tipple, F., Shitomi-Jones, L.M., King, A., Jansen, J., Helthuis, M., Owen, M.J., O'Donovan, M.C. and Walters, J.T., 2023. Pharmacokinetics and pharmacogenomics of clozapine in an ancestrally diverse sample: a longitudinal analysis and genome-wide association study using UK clinical monitoring data. The Lancet Psychiatry, 10(3), pp.209-219.
			30	PRS for Norclozapine Metabolism	Plasma Norclozapine Concentration ([Norcloz])	PRS for norclozapine metabolism was associated with plasma norclozapine concentration. 25	Pardiñas, A.F., Kappel, D.B., Roberts, M., Tipple, F., Shitomi-Jones, L.M., King, A., Jansen, J., Helthuis, M., Owen, M.J., O'Donovan, M.C. and Walters, J.T., 2023. Pharmacokinetics and pharmacogenomics of clozapine in an ancestrally diverse sample: a longitudinal analysis and genome-wide association study using UK clinical monitoring data. The Lancet Psychiatry, 10(3), pp.209-219.
			31	Sex	Treatment Resistant Schizophrenia (TRS)	Men are more likely to develop treatment resistant schizophrenia than women. 26	Siskind, D., Orr, S., Sinha, S., Yu, O., Brijball, B., Warren, N., MacCabe, J.H., Smart, S.E. and Kisely, S., 2022. Rates of treatment-resistant schizophrenia from first-episode cohorts: systematic review and meta-analysis. The British Journal of Psychiatry, 220(3), pp.115-120.
			32	Sex	Clozapine Dose	Patient sex taken into consideration during clozapine titration. 7	Correll, C.U., Agid, O., Crespo-Facorro, B., de Bartolomeis, A., Fagiolini, A., Seppälä, N. and Howes, O.D., 2022. A guideline and checklist for initiating and managing clozapine treatment in patients with treatment-resistant schizophrenia. CNS drugs, 36(7), pp.659-679.
			33	Sex	Plasma Clozapine Concentration ([Cloz])	Being female is associated with increased plasma clozapine concentration in comparison to males. 27	Tang, Y.L., Mao, P., Li, F.M., Li, W., Chen, Q., Jiang, F., Cai, Z.J. and Mitchell, P.B., 2007. Gender, age, smoking behaviour and plasma clozapine concentrations in 193 Chinese inpatients with schizophrenia. British journal of clinical pharmacology, 64(1), pp.49-56; Anderson, S.G., Livingston, M., Couchman, L., Smith, D.J., Connolly, M., Miller, J., Flanagan, R.J. and Heald, A.H., 2015. Sex diff…
			34	Sex	Absolute Neutrophil Count (ANC)	Being female is associated with increased neutrophil counts in comparison to being male. 28	Bain, B.J. and England, J.M., 1975. Normal haematological values: sex difference in neutrophil count. Br Med J, 1(5953), pp.306-309.
			35	Sex	Weight	Males are heavier than females based on self-reported weight. 29	Moody, A. and Neave, A., 2020. Health Survey for England 2019 overweight and obesity in adults and children. London: NHS Digital
			36	Time Between Dose and Sample (TDS)	Plasma Clozapine Concentration ([Cloz])	Assays were restricted to when the sample was taken within 6 - 24 hours of the dose as plasma levels cannot be correctly inferred outside of this range. 30	Flanagan, R.J., 2010. A practical approach to clozapine therapeutic drug monitoring. CMHP Bulletin, 2, pp.4-5.
			37	Time Between Dose and Sample (TDS)	Plasma Norclozapine Concentration ([Norcloz])	Assays were restricted to when the sample was taken within 6 - 24 hours of the dose as plasma levels cannot be correctly inferred outside of this range. 30	Flanagan, R.J., 2010. A practical approach to clozapine therapeutic drug monitoring. CMHP Bulletin, 2, pp.4-5.
			38	Treatment Resistant Schizophrenia (TRS) Diagnosis	Clozapine Dose	Clozapine is prescribed to individuals with a diagnosis of treatment resistant schizophrenia due to its effectiveness at dealing with refactory symptoms of schizophrenia. 31	Meltzer, H.Y., 1997. Treatment-resistant schizophrenia-the role of clozapine. Current medical research and opinion, 14(1), pp.1-20.
			39	Treatment Resistant Schizophrenia (TRS)	Treatment Resistant Schizophrenia (TRS) Diagnosis	People with schizophrenia who are not responsive to at least two types of antipsychotic medication, delivered at an appropriate dose, and for an appropriate length of time, and having ruled out non-adherance are diagnosed with Treatment Resistant Schizophrenia. 32	Howes, O.D., McCutcheon, R., Agid, O., De Bartolomeis, A., Van Beveren, N.J., Birnbaum, M.L., Bloomfield, M.A., Bressan, R.A., Buchanan, R.W., Carpenter, W.T. and Castle, D.J., 2017. Treatment-resistant schizophrenia: treatment response and resistance in psychosis (TRRIP) working group consensus guidelines on diagnosis and terminology. American Journal of Psychiatry, 174(3), pp.216-229.
			40	Weight	Absolute Neutrophil Count (ANC)	Increased weight and obesity has been associated with elevated neutrophil counts. 33	Sanchez-Pino, M.D., Richardson, W.S., Zabaleta, J., Puttalingaiah, R.T., Chapple, A.G., Liu, J., Kim, Y., Ponder, M., DeArmitt, R., Baiamonte, L.B. and Wyczechowska, D., 2022. Increased inflammatory low-density neutrophils in severe obesity and effect of bariatric surgery: Results from case-control and prospective cohort studies. EBioMedicine, 77; Uribe-Querol, E. and Rosales, C., 2022. Neutrophi…
Supplementary Table 3. Variables Included in DAG showing the causal associations between clozapine dose and absolute neutrophil count in a sample of clozapine users not currently experiencing neutropenia. Columns A - C show nodes and their properties. Columns D - H show paths included and their rationale.

### Sheet: ST4 (CYP1A2 & SNP LMM)
	Activity Score Alone			Activity Score + rs2472297
Predictor	Estimate	Std. Error	p value	Estimate	Std. Error	p value
Daily Dose	0.094	0.043	0.028	0.098	0.043	0.022
[Clozapine]	-0.152	0.063	0.015	-0.151	0.063	0.0159
[Norclozapine]	0.221	0.064	5.6 x 10-4	0.219	0.064	6.23 x 10-4
TDS	0.054	0.029	0.057	0.056	0.029	0.05
Sex (Male)	-0.09	0.112	0.42	-0.093	0.113	0.408
Age	0.213	0.051	3.5 x 10-5	0.212	0.051	4.02 x 10-5
Age2	-0.069	0.048	0.15	-0.069	0.048	0.156
CYP1A2 Activity Score	0.145	0.05	0.004	0.142	0.056	0.011
rs2472297				0.004	0.057	0.949
Random effects
σ2	0.714			0.711
t00 LUIN	0.962			0.969
ICC	0.574			0.577
N LUIN	523			521
Observations	1586			1580
Marginal R2 / Conditional R2	0.058 / 0.599			0.057 / 0.601
Supplementary Table 4. Results of two linear mixed effect models testing the impact of rs2472297 inclusion on PGx associations with Absolute Neutrophil Count. Standardised regression coefficients are reported alongside standard error and p values estimated using the lmerTest package. TDS = Time between Dose and Sample; ANC = Absolute Neutrophil Count; LUIN = Participant Identifier used in CLOZUK3…

### Sheet: ST5 (DN & PRS LMM)
	Duffy-Null Genotype			Polygenic Risk Scores (PRS)
Predictor	Estimate	Std. Error	p value	Estimate	Std. Error	p value
Daily dose	0.104	0.043	0.017	0.097	0.043	0.024
[Clozapine]	-0.15	0.063	0.018	-0.151	0.064	0.018
[Norclozapine]	0.216	0.065	8.32 × 10-4	0.226	0.065	0.001
TDS	0.065	0.029	0.027	0.052	0.029	0.067
Sex (Male)	-0.112	0.114	0.325	-0.094	0.113	0.409
Age	0.216	0.052	4.41 x 10-5	0.213	0.052	4.05 x 10-5
Age2	-0.1	0.049	0.042	-0.071	0.049	0.143
Duffy-null (Present)	-0.77	0.251	0.002
Clozapine Metabolism PRS				0.034	0.055	0.532
Norclozapine Metabolism PRS				-0.009	0.054	0.863
Random Effects
σ2	0.713			0.715
t00 LUIN	0.943			0.981
ICC	0.569			0.578
N LUIN	496			523
Observations	1526			1586
Marginal R2 / Conditional R2	0.070 / 0.599			0.046 / 0.598
Supplementary Table 5. Results of two linear mixed effect models including genetic predictors of Absolute Neutrophil Count. Standardised regression coefficients reported alongside standard error and p values estimated using the lmerTest package. TDS = Time between Dose and Sample; ANC = Absolute Neutrophil Count; PRS = Polygenic Risk Score; LUIN = Participant Identifier used in CLOZUK3; ICC = Int…

### Sheet: ST6 (HLA LMM)
Gene	HLA Allele	Estimate	Std Error	p value	p value (FDR-adj)	p value (Bonferroni-adj)
A	01:01	-0.006	0.029	0.827	0.923	1
A	02:01	-0.006	0.031	0.856	0.928	1
A	02:05	-0.011	0.031	0.715	0.923	1
A	03:01	0.011	0.032	0.719	0.923	1
A	11:01	0.03	0.031	0.335	0.923	1
A	23:01	-0.026	0.031	0.409	0.923	1
A	24:02	-0.022	0.028	0.428	0.923	1
A	25:01	0.005	0.031	0.865	0.928	1
A	26:01	-0.015	0.028	0.606	0.923	1
A	29:02	-0.001	0.031	0.98	0.98	1
A	30:01	-0.008	0.029	0.783	0.923	1
A	30:02	0.03	0.03	0.315	0.923	1
A	31:01	0.02	0.031	0.531	0.923	1
A	32:01	0.007	0.028	0.814	0.923	1
A	33:03	0.014	0.028	0.624	0.923	1
A	68:01	0.022	0.029	0.437	0.923	1
A	68:02	-0.055	0.031	0.079	0.923	1
B	07:02	0.004	0.031	0.896	0.944	1
B	08:01	0.008	0.028	0.775	0.923	1
B	13:02	-0.01	0.03	0.743	0.923	1
B	14:01	0.01	0.03	0.738	0.923	1
B	14:02	0.02	0.032	0.535	0.923	1
B	15:01	-0.011	0.028	0.702	0.923	1
B	18:01	0.032	0.029	0.275	0.923	1
B	27:05	0.041	0.028	0.146	0.923	1
B	35:01	-0.022	0.029	0.457	0.923	1
B	35:03	-0.03	0.03	0.328	0.923	1
B	37:01	0.012	0.03	0.698	0.923	1
B	38:01	0.005	0.028	0.851	0.928	1
B	39:01	-0.04	0.027	0.13	0.923	1
B	40:01	0.015	0.028	0.6	0.923	1
B	44:02	-0.031	0.03	0.3	0.923	1
B	44:03	-0.01	0.03	0.729	0.923	1
B	45:01	0.015	0.03	0.62	0.923	1
B	49:01	0.013	0.027	0.625	0.923	1
B	50:01	0.043	0.034	0.196	0.923	1
B	51:01	-0.023	0.028	0.407	0.923	1
B	52:01	0.018	0.026	0.502	0.923	1
B	53:01	0.043	0.027	0.11	0.923	1
B	55:01	-0.009	0.029	0.761	0.923	1
B	57:01	-0.044	0.03	0.143	0.923	1
B	58:01	0.021	0.03	0.492	0.923	1
C	01:02	0.032	0.028	0.251	0.923	1
C	02:02	0.036	0.028	0.197	0.923	1
C	03:03	-0.008	0.029	0.791	0.923	1
C	03:04	0.006	0.028	0.818	0.923	1
C	04:01	0.005	0.03	0.872	0.928	1
C	05:01	-0.029	0.03	0.334	0.923	1
C	06:02	-0.022	0.031	0.481	0.923	1
C	07:01	0.024	0.029	0.409	0.923	1
C	07:02	-0.007	0.031	0.826	0.923	1
C	07:04	0.011	0.029	0.7	0.923	1
C	08:02	0.026	0.031	0.399	0.923	1
C	12:02	0.014	0.026	0.582	0.923	1
C	12:03	-0.022	0.03	0.47	0.923	1
C	14:02	0.022	0.028	0.431	0.923	1
C	15:02	-0.021	0.029	0.471	0.923	1
C	16:01	-0.013	0.03	0.653	0.923	1
C	17:01	-0.038	0.032	0.237	0.923	1
DPB1	01:01	0.014	0.03	0.631	0.923	1
DPB1	02:01	-0.048	0.029	0.099	0.923	1
DPB1	03:01	-0.024	0.03	0.432	0.923	1
DPB1	04:01	0.016	0.03	0.582	0.923	1
DPB1	04:02	0.035	0.029	0.224	0.923	1
DPB1	05:01	0.013	0.027	0.63	0.923	1
DPB1	06:01	0.012	0.027	0.667	0.923	1
DPB1	10:01	0.007	0.029	0.806	0.923	1
DPB1	11:01	-0.051	0.03	0.088	0.923	1
DPB1	13:01	0.023	0.033	0.482	0.923	1
DPB1	14:01	0.061	0.033	0.068	0.923	1
DPB1	104:01	-0.02	0.031	0.512	0.923	1
DPB1	17:01	-0.001	0.026	0.96	0.968	1
DQA1	01:01	-0.04	0.028	0.157	0.923	1
DQA1	01:02	0.017	0.032	0.593	0.923	1
DQA1	01:03	-0.031	0.031	0.323	0.923	1
DQA1	01:04	0.026	0.029	0.361	0.923	1
DQA1	01:05	-0.026	0.03	0.399	0.923	1
DQA1	02:01	-0.003	0.031	0.923	0.947	1
DQA1	03:01	0.037	0.028	0.196	0.923	1
DQA1	03:03	-0.018	0.032	0.581	0.923	1
DQA1	04:01	0.009	0.029	0.741	0.923	1
DQA1	05:01	0.019	0.029	0.495	0.923	1
DQA1	05:05	-0.017	0.029	0.551	0.923	1
DQB1	02:01	0.02	0.029	0.485	0.923	1
DQB1	02:02	0.015	0.032	0.637	0.923	1
DQB1	03:01	-0.028	0.03	0.343	0.923	1
DQB1	03:02	0.039	0.028	0.168	0.923	1
DQB1	03:03	-0.008	0.029	0.769	0.923	1
DQB1	04:02	0.009	0.029	0.759	0.923	1
DQB1	05:01	-0.045	0.028	0.116	0.923	1
DQB1	05:02	0.041	0.027	0.126	0.923	1
DQB1	05:03	0.03	0.029	0.296	0.923	1
DQB1	06:01	0.021	0.031	0.5	0.923	1
DQB1	06:02	-0.002	0.032	0.954	0.968	1
DQB1	06:03	-0.048	0.031	0.124	0.923	1
DQB1	06:04	-0.013	0.028	0.645	0.923	1
DQB1	06:09	0.05	0.032	0.115	0.923	1
DRB1	01:01	-0.024	0.028	0.392	0.923	1
DRB1	01:02	-0.003	0.03	0.912	0.944	1
DRB1	01:03	-0.068	0.028	0.016	0.623	1
DRB1	03:01	0.022	0.029	0.437	0.923	1
DRB1	04:01	-0.025	0.03	0.412	0.923	1
DRB1	04:04	0.073	0.029	0.011	0.623	1
DRB1	04:07	-0.021	0.033	0.527	0.923	1
DRB1	07:01	-0.004	0.031	0.909	0.944	1
DRB1	08:01	0.011	0.029	0.709	0.923	1
DRB1	10:01	-0.031	0.03	0.295	0.923	1
DRB1	11:01	-0.005	0.028	0.846	0.928	1
DRB1	12:01	-0.033	0.029	0.249	0.923	1
DRB1	13:01	-0.038	0.031	0.222	0.923	1
DRB1	13:02	0.018	0.029	0.526	0.923	1
DRB1	13:03	0.023	0.032	0.47	0.923	1
DRB1	14:01	0.028	0.029	0.332	0.923	1
DRB1	15:01	-0.014	0.033	0.673	0.923	1
DRB1	15:02	0.024	0.031	0.43	0.923	1
DRB1	16:01	0.087	0.027	0.001	0.157	0.157
Supplementary Table 6. Condensed results of Linear Mixed Models exploring predictors of Absolute Neutrophil Count (ANC) in the CLOZUK3 sample. HLA genotype was included as a predictor alongside pharmacokinetic variables (i.e., daily clozapine dose, plasma clozapine and norclozapine concentration) and other covariates (i.e., TDS, sex, age, age2). Standardised regression coefficients for the effect…

### Sheet: ST7 (CLOZAPINE M1)
Lavann()					Mediation()
Output	Estimate	95% CI Lower	95% CI Upper	p value	Output	Estimate	95% CI Lower	95% CI Upper	p value
Indirect Effect	0.008	-0.01	0.026	0.394	ACME (Average)	0.006	-0.014	0.026	0.574
Direct Effect	0.172	0.085	0.259	1.09 × 10-4	ADE (Average)	0.155	0.093	0.222	<2 x 10-16
Total Effect	0.18	0.094	0.265	3.64 × 10-5	Total Effect	0.161	0.099	0.226	<2 x 10-16
					Prop. Mediated (Average)	0.033	-0.094	0.179	0.574
Supplementary Table 7. Output from single-variable mediation analyses of dose on ANC (Absolute Neutrophil Count) via plasma clozapine concentration. Table shows estimates of average causal mediated effects (ACME; indirect effect), average direct effect (ADE; direct effect), total effect, and proportion mediated from the lavann (using cross sectional data) and meditation (using longitudinal data) …

### Sheet: ST8 (NORCLOZAPINE M1)
Lavann()					Mediation()
Output	Estimate	95% CI Lower	95% CI Upper	p value	Output	Estimate	95% CI Lower	95% CI Upper	p value
Indirect Effect	0.025	1.62 × 10-4	0.05	0.049	ACME (Average)	0.029	0.007	0.053	0.008
Direct Effect	0.154	0.066	0.243	6.14 × 10-4	ADE (Average)	0.133	0.066	0.204	<2 x 10-16
Total Effect	0.18	0.094	0.265	3.64 × 10-5	Total Effect	0.162	0.096	0.227	<2 x 10-16
					Prop Mediated (Average)	0.181	0.045	0.387	0.008
Supplementary Table 8. Output from single-variable mediation analyses of dose on ANC (Absolute Neutrophil Count) via plasma norclozapine concentration. Table shows estimates of average causal mediated effects (ACME; indirect effect), average direct effect (ADE; direct effect), total effect, and proportion mediated from the lavann (using cross sectional data) and meditation (using longitudinal dat…

### Sheet: ST9 (REPLICATION REGRESSIONS)
	Model 1			Model 2			Model 3
Predictor	Estimate	Std. Error	p value	Estimate	Std. Error	p value	Estimate	Std. Error	p value
Daily dose	0.126	0.046	0.006	0.127	0.046	0.006	0.073	0.059	0.215
[Clozapine]	-0.121	0.084	0.149	-0.052	0.15	0.729	-0.131	0.199	0.51
[Norclozapine]	0.208	0.085	0.015	0.139	0.151	0.358	0.275	0.2	0.169
TDS	-0.006	0.044	0.897	-0.008	0.044	0.863	0.013	0.057	0.816
Sex (Male)	-0.066	0.099	0.507	-0.065	0.099	0.511	0.001	0.124	0.993
Age	0.27	0.047	1.24 x 10-8	0.272	0.047	1.09 x 10-8	0.27	0.059	5.05 x 10-6
Age2	-0.062	0.047	0.186	-0.061	0.047	0.198	-0.086	0.058	0.14
Metabolic Ratio				-0.045	0.081	0.581	0.033	0.216	0.878
rs2472297_T							0.023	0.056	0.686
rs61750900_T							0.067	0.057	0.245
rs2011425_G							-0.068	0.056	0.224
rs1126545_T							-0.007	0.057	0.907
N	811			811			517
R2 / Adjusted R2	0.066 / 0.058			0.067 / 0.057			0.071 / 0.049
Supplementary Table 9. Replication Analysis: Predictors of Lowest Absolute Neutrophil Count. Standardised regression coefficients are reported alongside standard error and p values. TDS = Time between Dose and Sample; ANC = Absolute Neutrophil Count.

### Sheet: Supplementary References
References
1	Neyshaburinezhad, N., Ghasim, H., Rouini, M., Daali, Y. & Ardakani, Y. H. Frequency of Important CYP450 Enzyme Gene Polymorphisms in the Iranian Population in Comparison with Other Major Populations: A Comprehensive Review of the Human Data. Journal of Personalized Medicine 11, 804 (2021).
2	Phan, L. et al. ALFA: allele frequency aggregator. National Center for Biotechnology Information, US National Library of Medicine 10, (2020).
3	Kirrane, A., Majumdar, B. & Richman, A. Clozapine use in old age psychiatry. BJPsych Advances 24, 204–211 (2018).
4	Lane, H.-Y. et al. Effects of gender and age on plasma levels of clozapine and its metabolites: analyzed by critical statistics. Journal of Clinical Psychiatry 60, 36–40 (1999).
5	Ramanaviciene, A., Acaite, J., Ramanavicius, A. & Ramanavicius, A. Chronic caffeine intake affects lysozyme activity and immune cells in mice. Journal of Pharmacy and Pharmacology 56, 671–676 (2004).
6	Tantcheva-Poór, I., Zaigler, M., Rietbrock, S. & Fuhr, U. Estimation of cytochrome P-450 CYP1A2 activity in 863 healthy Caucasians using a saliva-based caffeine test. Pharmacogenetics 9, 131–144 (1999).
7	Correll, C. U. et al. A Guideline and Checklist for Initiating and Managing Clozapine Treatment in Patients with Treatment-Resistant Schizophrenia. CNS Drugs 36, 659–679 (2022).
8	Higuchi, T. et al. Current cigarette smoking is a reversible cause of elevated white blood cell count: Cross-sectional and longitudinal studies. Preventive Medicine Reports 4, 417–422 (2016).
9	Hukkanen, J., Jacob, P., Peng, M., Dempsey, D. & Benowitz, N. L. Effect of nicotine on cytochrome P450 1A2 activity. Br J Clin Pharmacol 72, 836–838 (2011).
10	Miller, D. D. Review and Management of Clozapine Side Effects. J Clin Psychiatry 61, 18308 (2000).
11	Rajkumar, A. P., Poonkuzhali, B., Kuruvilla, A., Jacob, M. & Jacob, K. S. Clinical predictors of serum clozapine levels in patients with treatment-resistant schizophrenia. International Clinical Psychopharmacology 28, 50 (2013).
12	de Leon, J., Diaz, F. J., Josiassen, R. C., Cooper, T. B. & Simpson, G. M. Weight gain during a double-blind multidosage clozapine study. Journal of Clinical Psychopharmacology 27, 22–27 (2007).
13	Moore, D. C. Drug-induced neutropenia: a focus on rituximab-induced late-onset neutropenia. Pharmacy and therapeutics 41, 765 (2016).
14	Guo, J. et al. Metabolism and mechanism of human cytochrome P450 enzyme 1A2. Current Drug Metabolism 22, 40–49 (2021).
15	Alarcan, H. et al. Correlation between assessment of cytochrome P450 1A2 activity and enzyme activity scores, and their relation to clozapine exposure. British Journal of Clinical Pharmacology (2023).
16	Mukerjee, G. et al. User considerations in assessing pharmacogenomic tests and their clinical support tools. NPJ genomic medicine 3, 26 (2018).
17	Legge, S. E. et al. A genome-wide association study in individuals of African ancestry reveals the importance of the Duffy-null genotype in the assessment of clozapine-related neutropenia. Mol Psychiatry 24, 328–337 (2019).
18	Willcocks, I. R. et al. Clozapine Metabolism is Associated With Absolute Neutrophil Count in Individuals With Treatment-Resistant Schizophrenia. Front Pharmacol 12, 658734 (2021).
19	Williams, D. P., Pirmohamed, M., Naisbitt, D. J., Uetrecht, J. P. & Park, B. K. Induction of metabolism-dependent and-independent neutrophil apoptosis by clozapine. Molecular pharmacology 58, 207–216 (2000).
20	Pardiñas, A. F. et al. Pharmacogenomic Variants and Drug Interactions Identified Through the Genetic Analysis of Clozapine Metabolism. AJP 176, 477–486 (2019).
21	Pouget, J. G., Shams, T. A., Tiwari, A. K. & Müller, D. J. Pharmacogenetics and outcome with antipsychotic drugs. Dialogues in Clinical Neuroscience 16, 555–566 (2014).
22	Costa-Dookhan, K. A. et al. The clozapine to norclozapine ratio: a narrative review of the clinical utility to minimize metabolic risk and enhance clozapine efficacy. Expert Opinion on Drug Safety 19, 43–57 (2020).
23	Ramli, F. F., Ali, A., Syed Hashim, S. A., Kamisah, Y. & Ibrahim, N. Reduction in Absolute Neutrophil Counts in Patient on Clozapine Infected with COVID-19. International Journal of Environmental Research and Public Health 18, 11289 (2021).
24	Kyllesø, L. et al. Metabolite Profiling of Clozapine in Patients Switching Versus Maintaining Treatment. J Clin Psychopharmacol 42, 470–474 (2022).
25	Pardiñas, A. F. et al. Pharmacokinetics and pharmacogenomics of clozapine in an ancestrally diverse sample: a longitudinal analysis and genome-wide association study using UK clinical monitoring data. The Lancet Psychiatry 10, 209–219 (2023).
26	Siskind, D. et al. Rates of treatment-resistant schizophrenia from first-episode cohorts: systematic review and meta-analysis. Br J Psychiatry 220, 115–120 (2022).
27	Tang, Y. et al. Gender, age, smoking behaviour and plasma clozapine concentrations in 193 Chinese inpatients with schizophrenia. British journal of clinical pharmacology 64, 49–56 (2007).
28	Bain, B. J. & England, J. Normal haematological values: sex difference in neutrophil count. Br Med J 1, 306–309 (1975).
29	Moody, A. & Neave, A. Health Survey for England 2019 overweight and obesity in adults and children. (NHS Digital, 2020).
30	Flanagan, R. A practical approach to clozapine therapeutic drug monitoring. CMHP Bulletin 2, 4–5 (2010).
31	Meltzer, H. Y. Treatment-resistant schizophrenia-the role of clozapine. Current medical research and opinion 14, 1–20 (1997).
32	Howes, O. D. et al. Treatment-Resistant Schizophrenia: Treatment Response and Resistance in Psychosis (TRRIP) Working Group Consensus Guidelines on Diagnosis and Terminology. AJP 174, 216–229 (2017).
33	Sanchez-Pino, M. D. et al. Increased inflammatory low-density neutrophils in severe obesity and effect of bariatric surgery: Results from case-control and prospective cohort studies. EBioMedicine 77, (2022).
